# Bacteriophage and antibiotic combination therapy for recurrent *Enterococcus faecium* bacteremia

**DOI:** 10.1101/2022.11.23.22282657

**Authors:** Madison E. Stellfox, Carolyn Fernandes, Ryan K. Shields, Ghady Haidar, Kailey Hughes Kramer, Emily Dembinski, Mihnea R. Mangalea, Gregory S. Canfield, Breck A. Duerkop, Daria Van Tyne

**Affiliations:** Division of Infectious Diseases, Department of Medicine, University of Pittsburgh, Pittsburgh, Pennsylvania, USA; Department of Immunology and Microbiology, University of Colorado School of Medicine, Aurora, Colorado, USA

**Author notes:** Address correspondence to: Daria Van Tyne. Department of Microbiology, New York University Medical Center, New York, NY, USA. Goldbelt C6, Division of Healthcare Quality Promotion, Centers for Disease Control and Prevention, Atlanta, Georgia, USA.

**Keywords:** Bacteriophage therapy, vancomycin-resistant enterococci, microbiome

## Abstract

*Enterococcus faecium* is a member of the human gastrointestinal (GI) tract microbiota but can also cause invasive infections, especially in immunocompromised hosts. Enterococci display intrinsic resistance to many antibiotics, and most clinical *E. faecium* isolates have acquired vancomycin resistance, leaving clinicians with a limited repertoire of effective antibiotics. As such, vancomycin-resistant *E. faecium* (VREfm) has become an increasingly difficult to treat nosocomial pathogen that is often associated with treatment failure and recurrent infections. We followed a patient with recurrent *E. faecium* bloodstream infections (BSIs) of increasing severity that ultimately became unresponsive to antibiotic combination therapy over the course of 7 years. Whole genome sequencing (WGS) showed that the patient was colonized with closely related *E. faecium* strains for at least two years, and that invasive isolates likely emerged from a large *E. faecium* population in the patient’s GI tract. The addition of bacteriophage (phage) therapy to the patient’s antimicrobial regimen was associated with several months of clinical improvement and reduced intestinal burden of VRE and *E. faecium*. Eventual recurrence of *E. faecium* BSI was not associated with the development of antibiotic or phage resistance in post-treatment isolates. However, an anti-phage neutralizing antibody response occurred simultaneously with an increased relative abundance of VRE in the GI tract, both of which may have contributed to clinical failure. Taken together, these findings highlight the potential utility and limitations of phage therapy to treat antibiotic-resistant enterococcal infections.

**Importance:** Phage therapy is an emerging therapeutic approach for treating bacterial infections that do not respond to traditional antibiotics. The addition of phage therapy to systemic antibiotics to treat a patient with recurrent *E. faecium* infections that were non-responsive to antibiotics alone resulted in fewer hospitalizations and improved the patient’s quality of life. Combination phage and antibiotic therapy reduced *E. faecium* and VRE abundance in the patient’s stool. Eventually an anti-phage antibody response emerged that was able to neutralize phage activity, which may have limited clinical efficacy. This study demonstrates the potential of phages as an additional option in the antimicrobial toolbox for treating invasive enterococcal infections and highlights the need for further investigation to ensure phage therapy can be deployed for maximum clinical benefit.
