## Supplementary material for "Bacteriophage and antibiotic combination therapy for recurrent *Enterococcus faecium* bacteremia": Supp Table 1

### Sheet: Sheet1
Supplemental Table 1. Clinical information and susceptibility testing of 25 E. faecium isolates
Clinical Information								Standard Antimicrobial Susceptibility Testing						Additional Testing				Average Phage Titers (PFU/mL)
Sample ID	Laboratory Code	NCBI Accession	Observation Day	ST	Van Operon	Bacteremia Event		Ampicillin	Daptomycin	Gent Synergy	Linezolid	Penicillin	Vancomycin	Synercid	Tigecycline	Telavancin		9184	Hi3
REF	DVT1681	SAMN31742645	-478	17	VanHAX	N/A		-	-	-	-	-	-	-	-	-		-	-
PRE	DVT1682	SAMN31742648	-176	17	VanHAX	N/A		-	-	-	-	-	-	-	-	-		-	-
Stool 1	DVT1109	SAMN31742649	80	17	VanHAX	N/A		-	-	-	-	-	-	-	-	-		-	-
Stool 2	DVT1110	SAMN31742650	80	17	VanHAX	N/A		-	-	-	-	-	-	-	-	-		-	-
Stool 3	DVT1111	SAMN31743336	-86	17 SLV	VanHAX	N/A		-	-	-	-	-	-	-	-	-		-	-
1	DVT1232	SAMN31742701	1	17	Absent	A		≤2	≤0.25	R	≤0.5	1	0.5	-	-	-		-	-
2	DVT1239	SAMN31742702	75	17	VanHAX	B		>8	≤0.25	S	≤0.5	>8	1	-	-	-		-	-
3	DVT1328	SAMN31742709	128	17	Absent	C		-	-	-	-	-	-	-	-	-		-	-
4	DVT1400	SAMN31742710	128	17	VanHAX	C		>8	≤0.25	R	≤0.5	>8	1	-	-	-		-	-
5	DVT1401	SAMN31742711	128	17	VanHAX	C		>8	≤0.25	R	≤0.5	>8	1	-	-	-		-	-
6	DVT1409	SAMN31742712	132	17	Absent	C		>8	2	S	1	>8	1	-	-	-		-	-
7	DVT1410	SAMN31742713	161	17	Absent	D		>8	4	S	2	>8	1	0.5	0.032	-		-	-
8	DVT1411	SAMN31742843	161	17	Absent	D		-	-	-	-	-	-	-	-	-		-	-
9	DVT1404	SAMN31742844	167	17	VanHAX	D		>8	1	S	2	>8	>16	-	-	-		-	-
10	DVT1407	SAMN31742860	169	17	VanHAX	D		IG	IG	IG	IG	IG	IG	-	-	-		-	-
11	DVT1412	SAMN31742861	171	17	VanHAX	D		>8	≤0.25	S	≤0.5	>8	>16	1	0.064	-		-	-
12	DVT1413	SAMN31742956	175	17	VanHAX	D		≤2	≤0.25	-	≤0.5	>8	>16	-	-	0.064		-	-
13	DVT1414	SAMN31742957	177	17	VanHAX	D		≤2	≤0.25	-	≤0.5	>8	>16	-	-	-		472000000	124400000
14	DVT1415	SAMN31742958	177	17	VanHAX	D		≤2	≤0.25	-	≤0.5	>8	>16	-	-	-		600000000	45000000
15	DVT1451	SAMN31742959	213	17	VanHAX	E		IG	IG	IG	IG	IG	IG	-	-	-		4.66667e+08	2.06667e+07
16	DVT1494	SAMN31743109	234	17	VanHAX	F		IG	IG	IG	IG	IG	IG	-	-	-		2.06667e+08	40000000
17	DVT1496	SAMN31743110	242	17	VanHAX	F		IG	IG	IG	IG	IG	IG	-	-	-		640000000	40500000
18	DVT1503	SAMN31743111	248	17	VanHAX	F		>8	2	S	2	>8	>16	-	-	-		180000000	1.83333e+07
19	DVT1683	SAMN31743126	395	17	Absent	G		>8	≤0.25	R	≤0.5	>8	1	-	-	-		4.46667e+08	3.33333e+07
20	DVT1684	SAMN31743127	395	17	Absent	G		>8	≤0.25	R	≤0.5	>8	1	-	-	-		1.13333e+08	1.66667e+07
